# Genomic epidemiology of *S. aureus* isolated from bloodstream infections in South America during 2019 supports regional surveillance

**DOI:** 10.1101/2022.12.20.22283725

**Authors:** Sabrina Di Gregorio, Jesús Vielma, María Sol Haim, Lucía Rago, Josefina Campos, Mihir Kekre, Monica Abrudan, Àngela Famiglietti, Liliana Fernandez Canigia, Gabriela Rubinstein, Martha Helena von Specht, Melina Herrera, Carolina Aro, Marcelo Galas, Norah Balderrama Yarhui, Agnes Figueiredo, Nilton Lincopan, Miryan Falcon, Rosa Guillén, Teresa Camou, Gustavo Varela, David M. Aanensen, Silvia Argimón, Marta Mollerach, StaphNET-SA consortium

## Abstract

*Staphylococcus aureus* remains one of the leading causes of infections worldwide and a common cause of bacteremia. However, studies documenting the epidemiology of *S. aureus* in South America (SA) using genomics are scarce. We hereby report on the largest to date genomic epidemiology study of both methicillin-resistant *S. aureus* (MRSA) and methicillin-susceptible *S. aureus* (MSSA) in SA, conducted by the StaphNET-SA network. We characterised 404 genomes recovered from a prospective observational study of *S. aureus* bacteremia in 58 hospitals from Argentina, Bolivia, Brazil, Paraguay and Uruguay between April and October 2019.

We show that a minority of *S. aureus* isolates are phenotypically multi-drug resistant (5.2%), but more than a quarter are resistant to macrolide-lincosamide-streptogramin B (MLSb). MSSA were more genetically diverse than MRSA. Lower rates of associated antimicrobial resistance in CA-MRSA vs HA-MRSA were found in association with three *S. aureus* genotypes dominating the MRSA population: CC30-MRSA-IVc-*t019*-*lukS/F-PV+*, CC5-MRSA-IV-*t002*-*lukS/F-PV-*, and CC8-MRSA-IVc-*t008*-*lukS/F-PV+*-COMER+. These are historically from a CA origin, carry on average less AMR determinants, and often lack key virulence genes.

Surprisingly, CC398-MSSA-*t1451*-*lukS/F-PV-* related to the CC398 human-associated lineage is widely disseminated throughout the region, and is described here for the first time as the most prevalent MSSA lineage in SA. Moreover, CC398 strains carrying *ermT* and *sh_fabI* (related to triclosan resistance) were recovered from both CA and HA origin, and are largely responsible for the MLSb rates of MSSA strains (inducible iMLSb phenotype).

The frequency of MRSA and MSSA lineages differed between countries but the most prevalent *S. aureus* genotypes are high-risk clones widespread in the South American region without clear country-specific phylogeographic structure. Therefore our findings underscore the need for continuous genomic surveillance by regional networks such as StaphNET-SA.

**Impact statement:** *S. aureus* is a common cause of bacteremia, a serious life threatening disease, and the second leading pathogen for deaths associated with resistance in 2019. However, genomic surveillance of *S. aureus* causing invasive infections in South America is limited. Previous surveillance studies have focused on the dissemination of MRSA with increasing AMR and/or virulence, but have not characterised MSSA in detail.

Here, we show the results of a prospective observational study of genomic surveillance of *S. aureus* causing bacteremia conducted in South America during 2019 by the StaphNET-SA network.

Our study reveals that in 2019 most bloodstream infections were caused by successful MRSA lineages of community origin, generally not MDR, and lacking key virulence genes in some cases. Importantly, we also describe here for the first time CC398-MSSA-*t1451* as the most prevalent and widely disseminated MSSA clone causing bacteraemia in the region during 2019. This human adapted clone, present both in the community and hospital environment, carries a gene conferring resistance against an antiseptic widely used in our region, and is largely responsible for the increasing resistance rates to erythromycin and clindamycin observed in MSSA.

We also show evidence of readily transmission of the most prevalent MRSA and MSSA high-risk clones across country borders, which highlights the need for continuous genomic surveillance by regional networks such as StaphNET-SA.

**Data Summary:** All supporting data, code and protocols have been provided within the article or through supplementary data files. Five supplementary figures and five supplementary tables are available with the online version of this article.

Sequence read files for all samples used in this study have been deposited in the European Nucleotide Archive under the project accession number PRJEB37318. Individual accession numbers for each sample are also detailed in microreact_project: https://microreact.org/project/staphnet-sa-1st-survey. Genome assemblies are available via Pathogenwatch https://pathogen.watch/collection/jz7rcy1zv0sk-staphnet-sa-first-survey.
