## Supplementary Tables for "Genomic epidemiology of *S. aureus* isolated from bloodstream infections in South America during 2019 supports regional surveillance"

### Sheet: Supplementary Table 1
Supplementary Table 1. Global, reference and outgroup genomes, and parameters used for clonal complex-specific phylogenetic analysis to contextualise isolates from this study. -m TEST: best-fit model according to Bayesian criterion information (ModelFinder in IQTree).
Clonal Complex	No. of Global Genomes	No. of Countries represented	SNPs in the alignment	-m TEST	Reference Genome (Accession)	Outgroup (Accession)
CC30	1509	41	119984	SYM+ASC+G4	TCH60 (NC_017342.1)	GD705 (GCF_002089075)
CC5	991	40	66837	TVM+F+ASC+G4	JH1 (NC_009632.1)	DAR4145 (NZ_CP010526.1)
CC8	1253	40	66899	TVMe+ASC+G4	USA300 FPR3757 (NC_007793.1)	MW2 (GCF_000011265)
CC398	1404	35	71097	TVMe+ASC+G4	S0385 (GCF_000009585.1)	MRSA252 (GCF_000011505)

### Sheet: Supplementary Table 2
Supplementary Table 2. Susceptibility rates to each of the antibiotics tested in the study by country. Results are expressed as the number (n) and percent of tested isolates that are non-susceptible (% Intermediate + % Resistance. %I+R). ERY: Erythromycin. CLI: Clindamycin. GEN: Gentamicin. SXT: Trimethoprim-Sulfamethoxazole. RIF: Rifampin. CIP: Ciprofloxacin. LVX: Levofloxacin. MNO: Minocyclin.
FOX		Total MRSA	Total MSSA	Total amount
Country Code	Interpretation
Argentina	Not tested	0 (0.0%)	0 (0.0%)	0 (0.0%)
	I+R	92 (100%)	0 (0%)	92 (40.2%)
Total Argentina		92 (100%)	137 (100%)	229 (100%)
Bolivia	Not tested	0 (0.0%)	0 (0.0%)	0 (0.0%)
	I+R	31 (100%)	0 (0%)	31 (47.7%)
Total Bolivia		31 (100%)	34 (100%)	65 (100%)
Brazil	Not tested	0 (0.0%)	0 (0.0%)	0 (0.0%)
	I+R	17 (100%)	1 (4.17%)	18 (43.9%)
Total Brazil		17 (100%)	24 (100%)	41 (100%)
Paraguay	Not tested	0 (0.0%)	0 (0.0%)	0 (0.0%)
	I+R	31 (100%)	0 (0%)	31 (47.0%)
Total Paraguay		31 (100%)	35 (100%)	66 (100%)
Uruguay	Not tested	0 (0.0%)	0 (0.0%)	0 (0.0%)
	I+R	11 (100%)	0 (0%)	11 (26.2%)
Total Uruguay		11 (100%)	31 (100%)	42 (100%)
OXA		Total MRSA	Total MSSA	Total amount
Country Code	Interpretation
Argentina	Not tested	35 (38.0%)	59 (43%)	94 (41%)
	I+R	57 (62.0%)	1 (0.77%)	58 (25.3%)
Total Argentina		92 (100%)	137 (100%)	229 (100%)
Bolivia	Not tested	24 (77.4%)	28 (82.4%)	52 (80.0%)
	I+R	7 (22.6%)	1 (2.94%)	8 (12.3%)
Total Bolivia		31 (100%)	34 (100%)	65 (100%)
Brazil	Not tested	0 (0.0%)	0 (0.0%)	0 (0.0%)
	I+R	17 (100%)	1 (4.17%)	18 (43.9%)
Total Brazil		17(100%)	24 (100%)	41 (100%)
Paraguay	Not tested	0 (0.0%)	0 (0.0%)	0 (0.0%)
	I+R	31 (100%)	0 (0%)	31 (47.0%)
Total Paraguay		31 (100%)	35 (100%)	66 (100%)
Uruguay	Not tested	0 (0.0%)	0 (0.0%)	0 (0.0%)
	I+R	11 (100%)	0 (0%)	11 (26.2%)
Total Uruguay		11 (100%)	31 (100%)	42 (100%)
ERY		Total MRSA	Total MSSA	Total amount
Country Code	Interpretation
Argentina	Not tested	2 (2.17%)	0 (0%)	2 (0.87%)
	I+R	20(21.7%)	37 (27%)	57 (24.9%)
Total Argentina		92 (100%)	137 (100%)	229 (100%)
Bolivia	Not tested	0 (0.0%)	0 (0.0%)	0 (0.0%)
	I+R	7 (22.6%)	4 (11.8%)	11 (16.9%)
Total Bolivia		31 (100%)	34 (100%)	65 (100%)
Brazil	Not tested	0 (0.0%)	0 (0.0%)	0 (0.0%)
	I+R	10 (58.8%)	16 (66.7%)	26 (63.4%)
Total Brazil		17 (100%)	24 (100%)	41 (100%)
Paraguay	Not tested	0 (0.0%)	0 (0.0%)	0 (0.0%)
	I+R	12 (38.7%)	12 (34.3%)	24 (36.3%)
Total Paraguay		31 (100%)	35 (100%)	66 (100%)
Uruguay	Not tested	0 (0.0%)	0 (0.0%)	0 (0.0%)
	I+R	5 (45.5%)	8 (25.8%)	13 (31%)
Total Uruguay		11 (100%)	31 (100%)	42 (100%)
CLI		Total MRSA	Total MSSA	Total amount
Country Code	Interpretation
Argentina	Not tested	0 (0.0%)	0 (0.0%)	0 (0.0%)
	I+R	18 (24.3%)	35 (25.5%)	53 (23.1%)
Total Argentina		92 (100%)	137 (100%)	229 (100%)
Bolivia	Not tested	0 (0.0%)	0 (0.0%)	0 (0.0%)
	I+R	5 (16.1%)	5 (14.7%)	10 (15.4%)
Total Bolivia		31 (100%)	34 (100%)	65 (100%)
Brazil	Not tested	0 (0.0%)	0 (0.0%)	0 (0.0%)
	I+R	6 (35.3%)	16 (66.7%)	22 (53.7%)
Total Brazil		17 (100%)	24 (100%)	41 (100%)
Paraguay	Not tested	0 (0.0%)	0 (0.0%)	0 (0.0%)
	I+R	9 (29.0%)	12 (34.3%)	21 (31.8%)
Total Paraguay		31 (100%)	35 (100%)	66 (100%)
Uruguay	Not tested	0 (0.0%)	0 (0.0%)	0 (0.0%)
	I+R	5 (45.5%)	8 (25.8%)	13 (31.0%)
Total Uruguay		11 (100%)	31 (100%)	42 (100%)
GEN		Total MRSA	Total MSSA	Total amount
Country Code	Interpretation
Argentina	Not tested	3 (3.27%)	5 (3.65%)	8 (3.49%)
	I+R	32 (34.8%)	13 (9.49%)	45 (19.7%)
Total Argentina		92 (100%)	137 (100%)	229 (100%)
Bolivia	Not tested	1 (3.23%)	3 (8.82%)	4 (6.15%)
	I+R	6 (19.4%)	1 (2.94%)	7 (10.8%)
Total Bolivia		31 (100%)	34 (100%)	65 (100%)
Brazil	Not tested	0 (0.0%)	0 (0.0%)	0 (0.0%)
	I+R	0 (0%)	1 (4.17%)	1 (2.44%)
Total Brazil		17 (100%)	24 (100%)	41 (100%)
Paraguay	Not tested	0 (0.0%)	0 (0.0%)	0 (0.0%)
	I+R	9 (29.0%)	5 (14.3%)	14 (21.2%)
Total Paraguay		31 (100%)	35 (100%)	66 (100%)
Uruguay	Not tested	0 (0.0%)	0 (0.0%)	0 (0.0%)
	I+R	2 (18.2%)	0 (0%)	2 (4.76%)
Total Uruguay		11 (100%)	31 (100%)	42 (100%)
RIF		Total MRSA	Total MSSA	Total amount
Country Code	Interpretation
Argentina	Not tested	6 (6.52%)	4 (2.92%)	10 (4.37%)
	I+R	5 (5.43%)	2 (1.45%)	7 (3.06%)
Total Argentina		92 (100%)	137 (100%)	229 (100%)
Bolivia	Not tested	4 (12.9%)	1 (2.94%)	5 (7.69%)
	I+R	1 (3.23%)	0 (0%)	1 (1.54%)
Total Bolivia		31 (100%)	34 (100%)	65 (100%)
Brazil	Not tested	0 (0%)	0 (0%)	0 (0%)
	I+R	2 (11.8%)	0 (0%)	2 (4.88%)
Total Brazil		17 (100%)	24 (100%)	41 (100%)
Paraguay	Not tested	0 (0%)	0 (0%)	0 (0%)
	I+R	1 (3.23%)	0 (0%)	1 (1.52%)
Total Paraguay		31 (100%)	35 (100%)	66 (100%)
Uruguay	Not tested	0 (0%)	0 (0%)	0 (0%)
	I+R	0 (0%)	0 (0%)	0 (0%)
Total Uruguay		11 (100%)	31 (100%)	42 (100%)
SXT		Total MRSA	Total MSSA	Total amount
Country Code	Interpretation
Argentina	Not tested	3 (3.26%)	3 (2.19%)	6 (2.62%)
	I+R	1 (1.09%)	0 (0%)	1 (0.44%)
Total Argentina		92 (100%)	137 (100%)	229 (100%)
Bolivia	Not tested	0 (0%)	0 (0%)	0 (0%)
	I+R	4 (12.9%)	0 (0%)	4 (6.56%)
Total Bolivia		31 (100%)	34 (100%)	65 (100%)
Brazil	Not tested	0 (0%)	0 (0%)	0 (0%)
	I+R	0 (0%)	0 (0%)	0 (0%)
Total Brazil		17 (100%)	24 (100%)	41 (100%)
Paraguay	Not tested	0 (0%)	0 (0%)	0 (0%)
	I+R	0 (0%)	0 (0%)	0 (0%)
Total Paraguay		31 (100%)	35 (100%)	66 (100%)
Uruguay	Not tested	0 (0%)	0 (0%)	0 (0%)
	I+R	0 (0%)	0 (0%)	0 (0%)
Total Uruguay		11 (100%)	31 (100%)	42 (100%)
CIP		Total MRSA	Total MSSA	Total amount
Country Code	Interpretation
Argentina	Not tested	0 (0%)	0 (0%)	0 (0%)
	I+R	17 (18.5)	14 (10.2%)	31 (13.5%)
Total Argentina		92 (100%)	137 (100%)	229 (100%)
Bolivia	Not tested	7 (22.6%)	13 (38.2)	20 (30.8%)
	I+R	7 (22.6%)	1 (2.94%)	8 (12.3%)
Total Bolivia		31 (100%)	34 (100%)	65 (100%)
Brazil	Not tested	17 (100%)	23 (95.8%)	40 (97.6%)
	I+R	0 (0.0%)	1 (4.17%)	1 (2.44%)
Total Brazil		17 (100%)	24 (100%)	41 (100%)
Paraguay	Not tested	0 (0%)	0 (0%)	0 (0%)
	I+R	1 (3.23%)	0 (0.0%)	1 (1.52%)
Total Paraguay		31 (100%)	35 (100%)	66 (100%)
Uruguay	Not tested	0 (0%)	0 (0%)	0 (0%)
	I+R	4 (36.4%)	1 (3.23%)	5 (11.9%)
Total Uruguay		11 (100%)	31 (100%)	42 (100%)
LVX		Total MRSA	Total MSSA	Total amount
Country Code	Interpretation
Argentina	Not tested	41 (44.6%)	58 (42.3%)	99 (43.2%)
	I+R	8 (8.70%)	2 (1.46%)	10 (4.37%)
Total Argentina		92 (100%)	137 (100%)	229 (100%)
Bolivia	Not tested	10 (32.3%)	4 (11.8%)	14 (21.5%)
	I+R	4 (12.9%)	1 (2.94%)	5 (7.69%)
Total Bolivia		31 (100%)	34 (100%)	65 (100%)
Brazil	Not tested	0 (0%)	0 (0%)	0 (0%)
	I+R	7 (41.2%)	1 (4.17%)	8 (19.5%)
Total Brazil		17 (100%)	24 (100%)	41 (100%)
Paraguay	Not tested	0 (0%)	0 (0%)	0 (0%)
	I+R	0 (0%)	0 (0%)	0 (0%)
Total Paraguay		31 (100%)	35 (100%)	66 (100%)
Uruguay	Not tested	0 (0%)	0 (0%)	0 (0%)
	I+R	4 (36.4%)	1 (3.23%)	5 (11.9%)
Total Uruguay		11 (100%)	31 (100%)	42 (100%)
MNO		Total MRSA	Total MSSA	Total amount
Country Code	Interpretation
Argentina	Not tested	4 (4.35%)	3 (2.19%)	7 (3.06%)
	I+R	1 (1.09%)	1 (0.73%)	2 (0.87%)
Total Argentina		92 (100%)	137 (100%)	229 (100%)
Bolivia	Not tested	7 (22.6%)	8 (23.5%)	15 (23.1%)
	I+R	0 (0%)	0 (0%)	0 (0%)
Total Bolivia		31 (100%)	34 (100%)	65 (100%)
Brazil	Not tested	17 (100%)	23 (95.8%)	40 (97.6%)
	I+R	0 (0%)	0 (0%)	0 (0%)
Total Brazil		17 (100%)	24 (100%)	41 (100%)
Paraguay	Not tested	9 (29.0%)	8 (22.9%)	17 (25.6%)
	I+R	0 (0%)	0 (0%)	0 (0%)
Total Paraguay		31 (100%)	35 (100%)	66 (100%)
Uruguay	Not tested	0 (0%)	0 (0%)	0 (0%)
	I+R	0 (0%)	0 (0%)	0 (0%)
Total Uruguay		11 (100%)	31 (100%)	42 (100%)
LZD		Total MRSA	Total MSSA	Total amount
Country Code	Interpretation
Argentina	Not tested	58 (63.0%)	75 (54.7%)	133 (58.1%)
	I+R	0 (0%)	0 (0%)	0 (0%)
Total Argentina		92 (100%)	137 (100%)	229 (100%)
Bolivia	Not tested	31 (100%)	33 (97.1%)	64 (98.5%)
	I+R	0 (0%)	0 (0%)	0 (0%)
Total Bolivia		31 (100%)	34 (100%)	65 (100%)
Brazil	Not tested	5 (29.4%)	5 (20.8%)	10 (24.4%)
	I+R	0 (0%)	0 (0%)	0 (0%)
Total Brazil		17 (100%)	24 (100%)	41 (100%)
Paraguay	Not tested	16 (51.6%)	20 (57.1%)	36 (54.5%)
	I+R	0 (0%)	0 (0%)	0 (0%)
Total Paraguay		31 (100%)	35 (100%)	66 (100%)
Uruguay	Not tested	0 (0%)	4 (12.9%)	4 (9.52%)
	I+R	0 (0%)	0 (0%)	0 (0%)
Total Uruguay		11 (100%)	31 (100%)	42 (100%)
VAN		Total MRSA	Total MSSA	Total amount
Country Code	Interpretation
Argentina	Not tested	37 (40.2%)	59 (43.1%)	96 (41.9%)
	I+R	0 (0%)	0 (0%)	0 (0%)
Total Argentina		92 (100%)	137 (100%)	229 (100%)
Bolivia	Not tested	26 (83.9%)	25 (73.5%)	51 (76.9%)
	I+R	0 (0%)	0 (0%)	0 (0%)
Total Bolivia		31 (100%)	34 (100%)	65 (100%)
Brazil	Not tested	0 (0%)	0 (0%)	0 (0%)
	I+R	0 (0%)	0 (0%)	0 (0%)
Total Brazil		17 (100%)	24 (100%)	41 (100%)
Paraguay	Not tested	0 (0%)	0 (0%)	0 (0%)
	I+R	0 (0%)	0 (0%)	0 (0%)
Total Paraguay		31 (100%)	35 (100%)	66 (100%)
Uruguay	Not tested	0 (0%)	0 (0%)	0 (0%)
	I+R	0 (0%)	0 (0%)	0 (0%)
Total Uruguay		11 (100%)	31 (100%)	42 (100%)

### Sheet: Supplementary Table 3
Supplementary Table 3. Comparison of the empirical and estimated diversities between the MRSA and the MSSA populations. Observed and estimated diversity, and estimated 95% confidence interval (CI) were computed with the sequence type (ST) as the operational taxonomic unit.
Diversity Measure	Empirical Diversity (Observed)		Estimated Diversity (95% CI)
	MRSA	MSSA	MRSA	MSSA
ST Richness	20	41	30.60 (22.16 - 71.88)	76.97 (51.19 - 167.99)
Shannon Diversity	7.16	22.01	7.90 (7.16 - 9.66)	25.80 (22.01 - 30.00)
Simpson Diversity	4.76	14.7	4.88 (4.76 - 5.71)	15.59 (22.01 - 30.00)

### Sheet: Supplementary Table 4
Supplementary Table 4. Comparison of antibiotic resistances predicted in silico and phenotypic Antimicrobial Susceptibility Test (AST) results. False Positive: Susceptible with AMR determinant. False Negative: Resistant without AMR determinant
Antibiotic	No. of R+I strains detected by AST	AMR determinants	No. of comparisons	False Positive	False Negative	Concordance (%)	Comments
Cefoxitin	168	mecA	404	0	3	99.3
Erythromycin	111	ermA, ermB, ermC, ermT, msrA, mphA	402	0	0	100
Clindamycin	100	ermA, ermB, ermC, ermT	404	4	1	98.8
Gentamycin	66	aac(6)_Ie-aph(2)_Ia	394	2	0	99.5	aadD1, ant_6__Ia, ant_9__Ia, aph_3___IIIa, sat4 and str were not included in the analysis because they do not confer gentamycin resistance
Ciprofloxacin	39	grlA.A116E, grlA.E84G, grlA.E84K, grlA.S80F, grlA.S80Y, grlB.D432N, grlB.P451S, grlB.P585S, gyrA.E88K, gyrA.S84L	357	2	2	98.9	grlA.I45M and grlB.E422D were removed from the analysis because of a lack a confirmed effect on ciprofloxacin resistance
Rifampin	11	rpoB.A473T, rpoB.A477T, rpoB.H481N, rpoB.S486L	390	0	1	99.7
Trimethoprim-Sulfamethoxazole	5	dfrG, dfrB.F99Y, dfrB.H150R	399	0	0	100
Minocycline	2	tetK, tetM	333	5	0	98.5

### Sheet: Supplementary Table 5
Supplementary Table 5. BlaZ types of MSSA and MRSA genomes analysed (n=404) and their distribution by clonal complexes
	Clonal complexes (n)
BlaZ type	MSSA n=239	Total MSSA n(%)	MRSA n=165	Total MRSA n(%)
A	CC8(16), CC30(15),CC25(9), CC45(4), CC88(4), CC5(3), CC22(1), CC398(1)	53 (22.2%)	CC30(41), CC5(14), CC8(3)	58 (35.2%)
B	CC398(41), CC5(13), CC97(12), CC22(9), ST72(8), CC121(7), CC45(7), CC12 (3), CC8(3), CC15(2), CC6(2), ST944(2), ST106(1), ST1290(1), ST707(1), ST944*(1)	113 (47.3%)	CC8(27), CC5(25), CC30(13), CC97(8), ST72(3), CC45(1), ST917(1)	78 (47.3%)
C	CC1(16), CC15(6), CC6(5), CC121(3), CC5(2), CC30(1), CC45(1), CC8(1), ST101(1), ST718(1)	37 (15.5%)	CC8(7), CC6(3), CC5(2), CC30(2), CC88(1)	15 (9.1%)
D	-	0	CC5(3)	3 (1.8%)
Non-typable	CC8(7), CC1(7), CC45(6), CC5(3), CC398(3), CC30(2), CC6(2), CC88(2), CC97(2), ST72(1), CC12(1)	36 (15.1%)	CC5(6), CC88(2), CC30(1), CC45(1), CC6(1)	11 (6.7%)
